# Contrasting genomic epidemiology between sympatric *Plasmodium falciparum* and *Plasmodium vivax* populations

**DOI:** 10.1101/2024.04.22.24306174

**Authors:** Philipp Schwabl, Flavia Camponovo, Collette Clementson, Angela M. Early, Margaret Laws, David A. Forero-Peña, Oscar Noya, María Eugenia Grillet, Mathieu Vanhove, Frank Anthony, Kashana James, Narine Singh, Horace Cox, Reza Niles-Robin, Caroline O. Buckee, Daniel E. Neafsey

## Abstract

The malaria parasites *Plasmodium falciparum* and *Plasmodium vivax* differ in key biological processes and associated clinical effects, but consequences on population-level transmission dynamics are difficult to predict. This co-endemic malaria study from Guyana details important epidemiological contrasts between the species by coupling population genomics (1,396 spatiotemporally-matched parasite genomes) with sociodemographic analysis (nationwide patient census). We describe how *P. falciparum* forms large, interrelated subpopulations that sporadically expand but generally exhibit restrained dispersal, whereby spatial distance and patient travel statistics predict parasite identity-by-descent (IBD). Case bias towards working-age adults is also strongly pronounced. *P. vivax* exhibits 46% higher average diversity (π) and 6.5x lower average IBD. It occupies a wider geographic range, without evidence for outbreak-like expansions, only microgeographic patterns of isolation-by-distance, and weaker case bias towards adults. Possible latency-relapse effects also manifest in various analyses. For example, 11.0% of patients diagnosed with *P. vivax* in Greater Georgetown report no recent travel to endemic zones, and *P. vivax* clones recur in 11/46 patients incidentally sampled twice during the study. Polyclonality rate is also 2.1x higher than in *P. falciparum,* does not trend positively with estimated incidence, and correlates uniquely to selected demographics. We discuss possible underlying mechanisms and implications for malaria control.
