## Supplementary Table 2 for "Contrasting genomic epidemiology between sympatric *Plasmodium falciparum* and *Plasmodium vivax* populations"

### Sheet: Sheet1
Supplementary Table 2 Malaria case composition in Guyana (2019). Classifications are based on microscopy and/or rapid diagnostic analysis.
Composition	Cases
P. vivax	11938
P. falciparum	5727
P. falciparum + P. vivax	993
P. malariae + P. vivax	91
P. malariae	39
P. falciparum + P. malariae + P. vivax	8
Plasmodium sp. gametocytes + P. vivax	6
Plasmodium sp. gametocytes	12
P. falciparum + P. malariae	6
Plasmodium sp. gametocytes + P. malariae + P. vivax	2
